# Characterization of Age and Polarity at Onset in Bipolar Disorder

**DOI:** 10.1101/2021.04.16.21251163

**Authors:** Janos L. Kalman, Loes M. Olde Loohuis, Annabel Vreeker, Andrew McQuillin, Eli A. Stahl, Douglas Ruderfer, Maria Grigoroiu-Serbanescu, Georgia Panagiotaropoulou, Stephan Ripke, Tim B Bigdeli, Frederike Stein, Tina Meller, Susanne Meinert, Helena Pelin, Fabian Streit, Sergi Papiol, Mark J Adams, Rolf Adolfsson, Kristina Adorjan, Ingrid Agartz, Sofie R. Aminoff, Heike Anderson-Schmidt, Ole A. Andreassen, Raffaella Ardau, Jean-Michel Aubry, Ceylan Balaban, Nicholas Bass, Bernhard T Baune, Frank Bellivier, Antonio Benabarre, Susanne Bengesser, Wade H Berrettini, Marco P. Boks, Evelyn J Bromet, Katharina Brosch, Monika Budde, William Byerley, Pablo Cervantes, Catina Chillotti, Sven Cichon, Scott R Clark, Ashley L. Comes, Aiden Corvin, William Coryell, Nick Craddock, David W. Craig, Paul E. Croarkin, Cristiana Cruceanu, Piotr M. Czerski, Nina Dalkner, Udo Dannlowski, Franziska Degenhardt, J. Raymond DePaulo, Srdjan Djurovic, Howard J. Edenberg, Mariam Al Eissa, Torbjørn Elvsåshagen, Bruno Etain, Ayman H Fanous, Frederike Fellendorf, Alessia Fiorentino, Andreas J Forstner, Mark A. Frye, Janice M. Fullerton, Katrin Gade, Julie Garnham, Kirov George, Elliot Gershon, Michael Gill, Fernando S. Goes, Katherine Gordon-Smith, Paul Grof, Jose Guzman-Parra, Tim Hahn, Maria Hake, Roland Hasler, Urs Heilbronner, Stephane Jamain, Esther Jimenez, Ian Jones, Lisa Jones, Lina Jonsson, Rene S Kahn, John R. Kelsoe, James L. Kennedy, Tilo Kircher, Sarah Kittel-Schneider, Farah Klöhn-Saghatolislam, James A Knowles, Thorsten Manfred Kranz, Trine Vik Lagerberg, Mikael Landen, William B Lawson, Marion Leboyer, Qingqin S Li, Mario Maj, Dolores Malaspina, Mirko Manchia, Fermin Mayoral, Susan L McElroy, Melvin G McInnis, Andrew M McIntosh, Helena Medeiros, Ingrid Melle, Vihra Milanova, Philip B. Mitchell, Palmiero Monteleone, Alessio Maria Monteleone, Markus M Nöthen, Tomas Novak, John J Nurnberger, Niamh O’Brien, Kevin S. O’Connell, Claire O’Donovan, Michael C O’Donovan, Nils Opel, Abigail Ortiz, Michael J Owen, Erik Pålsson, Carlos Pato, Michele T Pato, Joanna Pawlak, Julia-Katharina Pfarr, Claudia Pisanu, James B. Potash, Mark H Rapaport, Daniela Reich-Erkelenz, Andreas Reif, Eva Reininghaus, Jonathan Repple, Helène Richard-Lepouriel, Marcella Rietschel, Kai Ringwald, Gloria Roberts, Guy Rouleau, Sabrina Schaupp, William A Scheftner, Simon Schmitt, Peter R. Schofield, K Oliver Schubert, Eva C. Schulte, Barbara Schweizer, Fanny Senner, Giovanni Severino, Sally Sharp, Claire Slaney, Olav B. Smeland, Janet L Sobell, Alessio Squassina, Pavla Stopkova, John Strauss, Alfonso Tortorella, Gustavo Turecki, Joanna Twarowska-Hauser, Marin Veldic, Eduard Vieta, John B. Vincent, Wei Xu, Clement C. Zai, Peter P. Zandi, Maria Del Zompo, Psychiatric Genomics Consortium (PGC) BD Working Group, International Consortium on Lithium Genetics (ConLiGen), Colombia-US Cross Disorder Collaboration in Psychiatric Genetics, Arianna Di Florio, Jordan W. Smoller, Joanna M. Biernacka, Francis J. McMahon, Martin Alda, Bertram Muller-Myhsok, Nikolaos Koutsouleris, Peter Falkai, Nelson B. Freimer, Till F.M. Andlauer, Thomas G Schulze, Roel A. Ophoff

## Abstract

**Background:** Studying the phenotypic and genetic characteristics of age and polarity at onset (AAO, PAO) in bipolar disorder (BD) can provide new insights into disease pathology and facilitate the development of screening tools.

**Aims:** To examine the genetic architecture of AAO and PAO and their association with BD disease characteristics.

**Methods:** Genome-wide association studies (GWASs) and polygenic score (PGS) analyses of AAO (N=12977) and PAO (N=6773) were conducted in BD patients of 34 cohorts and a replication sample (N=2237). The association of onset with disease characteristics was investigated in two of these cohorts.

**Results:** Earlier AAO was associated with an increased risk of psychotic symptoms, suicidality, and fewer episodes. A depressive onset correlated with lifetime suicidality and a manic onset with delusions and manic episodes. Systematic differences in AAO between cohorts and continents of origin were observed. This was also reflected in SNV-based heritability estimates, with higher heritabilities for stricter onset definitions. Increased polygenic scores for autism spectrum disorder (β=-0.34 years, SE=0.08), major depression (β=-0.34 years, SE=0.08), schizophrenia (β=-0.39 years, SE=0.08), and educational attainment (β=-0.31 years, SE=0.08) were associated with an earlier AAO. The AAO GWAS identified one significant locus, but this finding did not replicate. Neither GWAS nor PGS analyses yielded significant associations with PAO.

**Conclusions:** AAO and PAO are associated with indicators of BD severity. Individuals with an earlier onset show an increased polygenic liability for a broad spectrum of psychiatric traits. Systematic differences in AAO across cohorts, continents, and phenotype definitions introduce significant heterogeneity, affecting analyses.

**RELEVANCE STATEMENT:** In the largest study to systematically characterize age at onset (N=12977) and polarity at onset (N=6773) in bipolar disorder, we describe an association between illness onset characteristics and indicators of severity, confirming their clinical relevance. Our study shows that that early illness onset is associated with genetic liability for a broad range of psychiatric disorders. However, we also highlight systematic differences in age at onset across cohorts, continents, and phenotype definitions. This heterogeneity results in reduced heritability and affects genetic analyses, underscoring the need for the development of standardized phenotype definitions.
