## Supplementary Table for "Characterization of Age and Polarity at Onset in Bipolar Disorder"

### Sheet: PGS
Standard PGS, best phi parameter
Analysis	PGS	Phi	Beta	SE		P	P 1-sided	Significance level	R^2 complete	R^2 null	R^2 PGS	N	I2	Q
AAO (transformed)	ADHD	0.01	-0.0108911	0.00880271		0.215995	0.107998	n.s.	0.0269129	0.025635	0.00130713	12 977	0	26.9579
AAO (transformed)	ASD	1e-05	-0.0389495	0.00881112		9.84749e-06	4.92374e-06	Bonferroni	0.0331076	0.0300109	0.00310542	12 977	0	27.398
AAO (transformed)	BD	0.001	-0.00690718	0.00889102		0.437235	0.218617	n.s.	0.0229573	0.0203718	0.00258624	12 977	0.350828	50.834
AAO (transformed)	MD	0.001	-0.0426786	0.00884537		1.4003e-06	7.00152e-07	Bonferroni	0.032261	0.0294015	0.00285203	12 977	0	16.0199
AAO (transformed)	SZ	0.01	-0.0420054	0.00898096		2.90876e-06	1.45438e-06	Bonferroni	0.0344617	0.0296757	0.00474197	12 977	0.388851	53.9967
AAO (transformed)	EA	1e-05	-0.0354094	0.00878682		5.58162e-05	2.79081e-05	Bonferroni	0.0312353	0.0265012	0.00481684	12 977	0.419946	56.8913
AAO (transformed)	AAO	0.1	0.023216	0.00884313		0.00865693	0.00432847	Nominal	0.0229383	0.0209973	0.00193922	12 977	0	25.8339
AAO (transformed)	PAO	0.1	-0.00911963	0.00882549		0.30145	0.150725	n.s.	0.0243147	0.0232748	0.00104902	12 977	0	22.0528
Analysis	PGS	Phi	Beta	SE		P	P 1-sided	Significance level	R^2 complete	R^2 null	R^2 PGS	N	I2	Q
AAO (untransformed)	ADHD	0.01	-0.05725	0.081378		0.48172	0.24086	n.s.	0.0234288	0.0221314	0.00132772	12 977	0	30.7468
AAO (untransformed)	ASD	1e-05	-0.33857	0.081477		3.24649e-05	1.62325e-05	Bonferroni	0.0251439	0.0221997	0.00293082	12 977	0	27.1738
AAO (untransformed)	BD	0.001	-0.11235	0.082133		0.171359	0.0856797	n.s.	0.0214601	0.0186641	0.00278602	12 977	0.297426	46.9701
AAO (untransformed)	MD	0.001	-0.33956	0.08173		3.25781e-05	1.62891e-05	Bonferroni	0.0249744	0.0225297	0.00241908	12 977	0	17.3488
AAO (untransformed)	SZ	0.01	-0.39106	0.083031		2.47981e-06	1.2399e-06	Bonferroni	0.0331157	0.027311	0.00571869	12 977	0.513334	67.8083
AAO (untransformed)	EA	1e-05	-0.31703	0.081311		9.66062e-05	4.83031e-05	Bonferroni	0.0312343	0.0258603	0.00542836	12 977	0.512413	67.6803
AAO (untransformed)	AAO	0.1	0.227033	0.081862		0.00554831	0.00277416	Nominal	0.0225456	0.0207965	0.0017386	12 977	0	24.3804
AAO (untransformed)	PAO	0.1	-0.05724	0.081604		0.483069	0.241534	n.s.	0.0232969	0.0223956	0.000904406	12 977	0	21.0053
Analysis	PGS	Phi	OR	95% CI (lower)	95% CI (upper)	P		Significance level	N. R^2 complete	N. R^2 null	N. R^2 PGS	N	I2	Q
PAO (M/X vs. D)	ADHD	1e-05	1.02019	0.969963	1.07301	0.437802		n.s.	0.028219	0.0246987	0.00278085	6773	0.344758	25.9446
PAO (M/X vs. D)	ASD	1e-05	0.963	0.915482	1.01298	0.144208		n.s.	0.0297989	0.0259968	0.00279224	6773	0.38253	27.5317
PAO (M/X vs. D)	BD	1e-05	0.988779	0.93999	1.0401	0.662043		n.s.	0.0233682	0.0206153	0.00200137	6773	0.135111	19.6557
PAO (M/X vs. D)	MD	0.001	1.06218	1.00971	1.11739	0.0196046		Nominal	0.0345908	0.0307603	0.00281731	6773	0.108598	19.0711
PAO (M/X vs. D)	SZ	0.1	1.02516	0.973904	1.07912	0.342312		n.s.	0.0294158	0.0270765	0.0016403	6773	0.0385071	17.6808
PAO (M/X vs. D)	EA	0.001	1.04398	0.992411	1.09823	0.0958665		n.s.	0.0251393	0.0231274	0.00145822	6773	0	14.1458
PAO (M/X vs. D)	AAO	0.0001	1.02985	0.979197	1.08313	0.253018		n.s.	0.0273712	0.0258131	0.00118577	6773	0	8.64201
PAO (M/X vs. D)	PAO	0.1	0.986111	0.937429	1.03732	0.588206		n.s.	0.0240996	0.0222718	0.00135772	6773	0	12.6777
Top/bottom quartiles, best phi parameter
Analysis	PGS	Phi	OR	95% CI (lower)	95% CI (upper)	P	P 1-sided	Significance level	N. R^2 complete	N. R^2 null	N. R^2 PGS	N	I2	Q
AAO (top vs. bottom quartile)	ADHD	0.01	0.890076	0.751163	1.05468	0.178607	0.0893034	n.s.	0.0920254	0.0526808	0.00462176	2753	0	23.0318
AAO (top vs. bottom quartile)	ASD	1e-05	0.738572	0.622055	0.876913	0.000541395	0.000270698	Bonferroni	0.0989638	0.054957	0.0104111	2729	0	24.4934
AAO (top vs. bottom quartile)	BD	0.001	1.02984	0.86122	1.23148	0.747214	0.626393	n.s.	0.0976462	0.0450455	0.00566111	2715	0.392998	41.186
AAO (top vs. bottom quartile)	MD	0.001	0.70661	0.595526	0.838415	6.90288e-05	3.45144e-05	Bonferroni	0.120901	0.0604532	0.0123315	2785	0	20.1108
AAO (top vs. bottom quartile)	SZ	0.01	0.801837	0.672271	0.956374	0.0140486	0.00702432	Nominal	0.102652	0.0537975	0.0102176	2755	0.198653	29.9496
AAO (top vs. bottom quartile)	EDU	1e-05	0.700659	0.589085	0.833366	5.8267e-05	2.91335e-05	Bonferroni	0.143613	0.0697754	0.0151448	2700	0.380928	40.383
AAO (top vs. bottom quartile)	AAO	0.1	1.18543	0.99864	1.40715	0.0518466	0.0259233	Nominal	0.104733	0.0536084	0.0076473	2758	0	20.4346
AAO (top vs. bottom quartile)	PAO	0.1	0.951986	0.803645	1.12771	0.569138	0.284569	n.s.	0.0751093	0.0468577	0.00690146	2755	0.341936	36.4706
Analysis	PGS	Phi	OR	95% CI (lower)	95% CI (upper)	P		Significance level	N. R^2 complete	N. R^2 null	N. R^2 PGS	N	I2	Q
PAO (M/X vs. D)	ADHD	1e-05	1.11487	0.962594	1.29124	0.146728		n.s.	0.0529476	0.0203702	0.00592195	3392	0.346127	25.999
PAO (M/X vs. D)	ASD	1e-05	0.896756	0.773112	1.04018	0.149982		n.s.	0.0670621	0.0289694	0.00544905	3392	0.486637	33.115
PAO (M/X vs. D)	BD	1e-05	0.993766	0.857551	1.15162	0.933738		n.s.	0.0491665	0.0242705	0.00392029	3392	0.232969	22.1634
PAO (M/X vs. D)	MD	0.001	1.17289	1.01239	1.35882	0.0336694		Nominal	0.0567369	0.0270819	0.00588526	3392	0.202713	21.3223
PAO (M/X vs. D)	SZ	0.1	1.09453	0.94157	1.27234	0.239573		n.s.	0.0637392	0.0252982	0.00566666	3392	0.436797	30.1845
PAO (M/X vs. D)	EA	0.001	1.21548	1.04792	1.40982	0.00992418		Nominal	0.08329	0.0343207	0.00498388	3392	0.176099	20.6335
PAO (M/X vs. D)	AAO	0.0001	1.10752	0.956972	1.28176	0.170696		n.s.	0.0458785	0.0264495	0.00324603	3392	0	13.4765
PAO (M/X vs. D)	PAO	0.1	0.952077	0.821451	1.10347	0.51425		n.s.	0.0444512	0.0249578	0.00307582	3392	0	15.6017
Standard PGS, all phi parameters
Analysis	PGS	Phi	Beta	SE		P	P 1-sided	Significance level	R^2 complete	R^2 null	R^2 PGS	N	I2	Q
AAO (transformed)	ADHD	0.1	-0.00939221	0.00880773		0.286261	0.14313	n.s.	0.0249167	0.0236689	0.00127407	12 977	0	27.3754
AAO (transformed)	ADHD	0.01	-0.0108911	0.00880271		0.215995	0.107998	n.s.	0.0269129	0.025635	0.00130713	12 977	0	26.9579
AAO (transformed)	ADHD	0.001	-0.00930702	0.00880273		0.29038	0.14519	n.s.	0.0266342	0.0255776	0.00107301	12 977	0	23.4769
AAO (transformed)	ADHD	0.0001	-0.00671266	0.00880351		0.445763	0.222881	n.s.	0.024207	0.0233703	0.000849711	12 977	0	18.8259
AAO (transformed)	ADHD	1e-05	-0.00852122	0.00879707		0.332723	0.166362	n.s.	0.0272154	0.0261823	0.00104186	12 977	0	21.443
AAO (transformed)	ADHD	1e-06	-0.00437943	0.0088039		0.618877	0.309439	n.s.	0.0168334	0.0160121	0.000828468	12 977	0	23.782
AAO (transformed)	ASD	0.1	-0.0348097	0.00883084		8.08627e-05	4.04314e-05	Bonferroni	0.0318781	0.0290656	0.00279563	12 977	0	30.9277
AAO (transformed)	ASD	0.01	-0.0351498	0.00882337		6.7847e-05	3.39235e-05	Bonferroni	0.0309847	0.0279048	0.00307555	12 977	0.0631557	35.2246
AAO (transformed)	ASD	0.001	-0.0341964	0.0088185		0.000105403	5.27015e-05	Bonferroni	0.0291769	0.0261156	0.00306378	12 977	0.0562736	34.9678
AAO (transformed)	ASD	0.0001	-0.0340785	0.00882108		0.000111866	5.59332e-05	Bonferroni	0.0280088	0.0250518	0.00296463	12 977	0	32.5322
AAO (transformed)	ASD	1e-05	-0.0389495	0.00881112		9.84749e-06	4.92374e-06	Bonferroni	0.0331076	0.0300109	0.00310542	12 977	0	27.398
AAO (transformed)	ASD	1e-06	-0.0326326	0.00880696		0.000211121	0.00010556	Bonferroni	0.0321851	0.0296576	0.00256919	12 977	0	31.1215
AAO (transformed)	BD	0.1	-0.00556399	0.008924		0.532965	0.266482	n.s.	0.021082	0.0188303	0.00225541	12 977	0.262258	44.7311
AAO (transformed)	BD	0.01	-0.00572497	0.00890651		0.520364	0.260182	n.s.	0.0218609	0.0194696	0.00238349	12 977	0.31851	48.4233
AAO (transformed)	BD	0.001	-0.00690718	0.00889102		0.437235	0.218617	n.s.	0.0229573	0.0203718	0.00258624	12 977	0.350828	50.834
AAO (transformed)	BD	0.0001	-0.00637085	0.00887437		0.472823	0.236412	n.s.	0.0187779	0.0164534	0.00232286	12 977	0.289722	46.4607
AAO (transformed)	BD	1e-05	0.00978405	0.0088596		0.269444	0.865278	n.s.	0.0256229	0.0235615	0.00206546	12 977	0.336341	49.7243
AAO (transformed)	BD	1e-06	0.00719935	0.0088339		0.41509	0.792455	n.s.	0.022611	0.0207596	0.00187837	12 977	0.241467	43.505
AAO (transformed)	MD	0.1	-0.0391566	0.00884581		9.57439e-06	4.7872e-06	Bonferroni	0.0342003	0.0314766	0.00272207	12 977	0	18.0042
AAO (transformed)	MD	0.01	-0.0421144	0.00884376		1.9164e-06	9.58202e-07	Bonferroni	0.0295729	0.0266092	0.00296085	12 977	0	17.476
AAO (transformed)	MD	0.001	-0.0426786	0.00884537		1.4003e-06	7.00152e-07	Bonferroni	0.032261	0.0294015	0.00285203	12 977	0	16.0199
AAO (transformed)	MD	0.0001	-0.0407489	0.00883039		3.93816e-06	1.96908e-06	Bonferroni	0.0346839	0.0320728	0.00260321	12 977	0	14.7864
AAO (transformed)	MD	1e-05	-0.0342839	0.0088227		0.000101962	5.09811e-05	Bonferroni	0.02857	0.0257781	0.00277911	12 977	0	25.0894
AAO (transformed)	MD	1e-06	-0.0228701	0.00881332		0.00946044	0.00473022	Nominal	0.0257035	0.0236271	0.00208438	12 977	0	25.2048
AAO (transformed)	SZ	0.1	-0.0401728	0.00902159		8.46924e-06	4.23462e-06	Bonferroni	0.0345276	0.0300598	0.00441708	12 977	0.365458	52.006
AAO (transformed)	SZ	0.01	-0.0420054	0.00898096		2.90876e-06	1.45438e-06	Bonferroni	0.0344617	0.0296757	0.00474197	12 977	0.388851	53.9967
AAO (transformed)	SZ	0.001	-0.0394078	0.00893911		1.04102e-05	5.20512e-06	Bonferroni	0.0325176	0.0277445	0.00472772	12 977	0.427602	57.6522
AAO (transformed)	SZ	0.0001	-0.0343693	0.0088812		0.000108883	5.44417e-05	Bonferroni	0.0309498	0.0266245	0.00429971	12 977	0.395986	54.6345
AAO (transformed)	SZ	1e-05	-0.0261514	0.00882863		0.00305533	0.00152766	Nominal	0.0279739	0.0240967	0.00389155	12 977	0.395684	54.6072
AAO (transformed)	SZ	1e-06	-0.0154125	0.0088161		0.0804258	0.0402129	Nominal	0.0226337	0.0202479	0.00238495	12 977	0.208605	41.6985
AAO (transformed)	EA	0.1	-0.0152326	0.00883501		0.0846865	0.0423432	Nominal	0.0238875	0.021461	0.00245573	12 977	0.208112	41.6725
AAO (transformed)	EA	0.01	-0.0197479	0.0088245		0.0252311	0.0126156	Nominal	0.0242054	0.0212359	0.0030131	12 977	0.299474	47.1074
AAO (transformed)	EA	0.001	-0.0274962	0.00880677		0.00179526	0.00089763	Nominal	0.0263178	0.022346	0.00403068	12 977	0.405378	55.4975
AAO (transformed)	EA	0.0001	-0.0307432	0.00879595		0.000473778	0.000236889	Bonferroni	0.0280963	0.0237425	0.00442031	12 977	0.419675	56.8647
AAO (transformed)	EA	1e-05	-0.0354094	0.00878682		5.58162e-05	2.79081e-05	Bonferroni	0.0312353	0.0265012	0.00481684	12 977	0.419946	56.8913
AAO (transformed)	EA	1e-06	-0.0312285	0.00878617		0.000379008	0.000189504	Bonferroni	0.0320876	0.0279876	0.00414644	12 977	0.357591	51.3691
AAO (transformed)	AAO	0.1	0.023216	0.00884313		0.00865693	0.00432847	Nominal	0.0229383	0.0209973	0.00193922	12 977	0	25.8339
AAO (transformed)	AAO	0.01	0.0231909	0.0088364		0.00867828	0.00433914	Nominal	0.0251141	0.0233305	0.00178178	12 977	0	24.3456
AAO (transformed)	AAO	0.001	0.0219086	0.00883033		0.0130991	0.00654953	Nominal	0.0257767	0.0240454	0.00173416	12 977	0	23.6454
AAO (transformed)	AAO	0.0001	0.0138331	0.00882526		0.117011	0.0585054	n.s.	0.0235286	0.022268	0.0012503	12 977	0	20.5805
AAO (transformed)	AAO	1e-05	0.0153549	0.00882887		0.0820042	0.0410021	Nominal	0.0214132	0.0199444	0.00146804	12 977	0	22.3118
AAO (transformed)	AAO	1e-06	0.0227479	0.00881308		0.00984722	0.00492361	Nominal	0.0264772	0.0245752	0.00192804	12 977	0	22.4731
AAO (transformed)	PAO	0.1	-0.00911963	0.00882549		0.30145	0.150725	n.s.	0.0243147	0.0232748	0.00104902	12 977	0	22.0528
AAO (transformed)	PAO	0.01	-0.00230191	0.00883314		0.794401	0.397201	n.s.	0.0242785	0.0235634	0.00071772	12 977	0	20.1787
AAO (transformed)	PAO	0.001	-0.00134374	0.00883414		0.879102	0.439551	n.s.	0.022749	0.0220543	0.000711261	12 977	0	20.9164
AAO (transformed)	PAO	0.0001	0.000309758	0.00882616		0.972004	0.513998	n.s.	0.0174881	0.016557	0.0009401	12 977	0	20.6937
AAO (transformed)	PAO	1e-05	0.00305909	0.00883078		0.729033	0.635483	n.s.	0.0172176	0.0159526	0.00126714	12 977	0	25.0312
AAO (transformed)	PAO	1e-06	0.00704181	0.00880541		0.423876	0.788062	n.s.	0.0173613	0.0155945	0.00179786	12 977	0.0917837	36.335
Analysis	PGS	Phi	Beta	SE		P	P 1-sided	Significance level	R^2 complete	R^2 null	R^2 PGS	N	I2	Q
AAO (untransformed)	ADHD	0.1	-0.0425076	0.0814172		0.601603	0.300802	n.s.	0.0210782	0.0198123	0.00129049	12 977	0	30.518
AAO (untransformed)	ADHD	0.01	-0.0572528	0.0813782		0.48172	0.24086	n.s.	0.0234288	0.0221314	0.00132772	12 977	0	30.7468
AAO (untransformed)	ADHD	0.001	-0.0391875	0.0813675		0.630082	0.315041	n.s.	0.0222234	0.0211835	0.00106332	12 977	0	28.1061
AAO (untransformed)	ADHD	0.0001	-0.0292127	0.0813701		0.719587	0.359794	n.s.	0.0189855	0.0180343	0.000979513	12 977	0	23.8386
AAO (untransformed)	ADHD	1e-05	-0.0232275	0.0813296		0.775187	0.387593	n.s.	0.0203412	0.019328	0.00104563	12 977	0	23.8369
AAO (untransformed)	ADHD	1e-06	-0.0158782	0.0813849		0.845314	0.422657	n.s.	0.0171195	0.0163504	0.000784078	12 977	0	25.0569
AAO (untransformed)	ASD	0.1	-0.3037	0.0817017		0.000201461	0.000100731	Bonferroni	0.0298317	0.0275537	0.00225123	12 977	0	24.0108
AAO (untransformed)	ASD	0.01	-0.306921	0.0816327		0.00017006	8.50302e-05	Bonferroni	0.0274093	0.0249542	0.00243614	12 977	0	26.9484
AAO (untransformed)	ASD	0.001	-0.302338	0.081592		0.000210983	0.000105492	Bonferroni	0.0282971	0.0258355	0.00244968	12 977	0	26.5889
AAO (untransformed)	ASD	0.0001	-0.304233	0.0815692		0.000191672	9.58359e-05	Bonferroni	0.0274609	0.0249702	0.00248553	12 977	0	27.0866
AAO (untransformed)	ASD	1e-05	-0.338574	0.081477		3.24649e-05	1.62325e-05	Bonferroni	0.0251439	0.0221997	0.00293082	12 977	0	27.1738
AAO (untransformed)	ASD	1e-06	-0.293441	0.0814554		0.000315208	0.000157604	Bonferroni	0.0285406	0.0259802	0.00257863	12 977	0	30.5294
AAO (untransformed)	BD	0.1	-0.107793	0.0824116		0.190881	0.0954404	n.s.	0.0215401	0.0189913	0.00254157	12 977	0.252007	44.118
AAO (untransformed)	BD	0.01	-0.110223	0.0822551		0.180243	0.0901213	n.s.	0.0215023	0.018799	0.00268872	12 977	0.293817	46.7301
AAO (untransformed)	BD	0.001	-0.112345	0.0821329		0.171359	0.0856797	n.s.	0.0214601	0.0186641	0.00278602	12 977	0.297426	46.9701
AAO (untransformed)	BD	0.0001	-0.116656	0.0819821		0.154753	0.0773763	n.s.	0.0204576	0.0180106	0.00243122	12 977	0.190494	40.7656
AAO (untransformed)	BD	1e-05	0.0316179	0.0818422		0.699255	0.650373	n.s.	0.0203131	0.0187403	0.00155297	12 977	0.243768	43.6374
AAO (untransformed)	BD	1e-06	0.00200113	0.0816456		0.980446	0.509777	n.s.	0.0181244	0.01666	0.00147054	12 977	0.155842	39.0922
AAO (untransformed)	MD	0.1	-0.302165	0.0817203		0.000217693	0.000108846	Bonferroni	0.0230015	0.0207714	0.00221356	12 977	0	18.5585
AAO (untransformed)	MD	0.01	-0.328745	0.081713		5.74202e-05	2.87101e-05	Bonferroni	0.0233194	0.0208928	0.00240851	12 977	0	18.029
AAO (untransformed)	MD	0.001	-0.339558	0.0817296		3.25781e-05	1.62891e-05	Bonferroni	0.0249744	0.0225297	0.00241908	12 977	0	17.3488
AAO (untransformed)	MD	0.0001	-0.309505	0.08162		0.000149424	7.47118e-05	Bonferroni	0.0275509	0.0253707	0.00214188	12 977	0	16.3797
AAO (untransformed)	MD	1e-05	-0.263034	0.0816093		0.00126817	0.000634085	Nominal	0.0251718	0.0225527	0.00256568	12 977	0	26.953
AAO (untransformed)	MD	1e-06	-0.16213	0.0814968		0.046657	0.0233285	Nominal	0.0242889	0.0223533	0.00191927	12 977	0	27.7799
AAO (untransformed)	SZ	0.1	-0.368089	0.0834086		1.01913e-05	5.09564e-06	Bonferroni	0.0326117	0.0272669	0.00525254	12 977	0.494298	65.2558
AAO (untransformed)	SZ	0.01	-0.391057	0.0830308		2.47981e-06	1.2399e-06	Bonferroni	0.0331157	0.027311	0.00571869	12 977	0.513334	67.8083
AAO (untransformed)	SZ	0.001	-0.370539	0.0826453		7.34339e-06	3.6717e-06	Bonferroni	0.0318428	0.0259379	0.00582803	12 977	0.548559	73.0993
AAO (untransformed)	SZ	0.0001	-0.320573	0.0821029		9.44088e-05	4.72044e-05	Bonferroni	0.0291809	0.0237979	0.00532953	12 977	0.528572	70.0001
AAO (untransformed)	SZ	1e-05	-0.24884	0.0816448		0.002305	0.0011525	Nominal	0.0276506	0.0230295	0.00461869	12 977	0.48297	63.8261
AAO (untransformed)	SZ	1e-06	-0.154364	0.0815132		0.0582604	0.0291302	Nominal	0.0240134	0.0210538	0.00294931	12 977	0.336147	49.7098
AAO (untransformed)	EA	0.1	-0.185195	0.0817136		0.0234276	0.0117138	Nominal	0.0258741	0.022748	0.00313106	12 977	0.270529	45.2383
AAO (untransformed)	EA	0.01	-0.222865	0.0816205		0.00632376	0.00316188	Nominal	0.0253221	0.0215662	0.00376974	12 977	0.37425	52.7367
AAO (untransformed)	EA	0.001	-0.280543	0.0814771		0.000574835	0.000287418	Bonferroni	0.0271357	0.0222906	0.00486504	12 977	0.481037	63.5883
AAO (untransformed)	EA	0.0001	-0.291968	0.0813765		0.000333396	0.000166698	Bonferroni	0.0308732	0.0258603	0.00504487	12 977	0.492064	64.9689
AAO (untransformed)	EA	1e-05	-0.317027	0.0813105		9.66062e-05	4.83031e-05	Bonferroni	0.0312343	0.0258603	0.00542836	12 977	0.512413	67.6803
AAO (untransformed)	EA	1e-06	-0.263988	0.0812885		0.00116406	0.000582032	Nominal	0.0286255	0.0240919	0.00454906	12 977	0.454785	60.5266
AAO (untransformed)	AAO	0.1	0.227033	0.0818625		0.00554831	0.00277416	Nominal	0.0225456	0.0207965	0.0017386	12 977	0	24.3804
AAO (untransformed)	AAO	0.01	0.238165	0.081778		0.00358743	0.00179372	Nominal	0.0252222	0.0235435	0.00166883	12 977	0	23.2699
AAO (untransformed)	AAO	0.001	0.233186	0.0817135		0.00432134	0.00216067	Nominal	0.0244994	0.0228484	0.00164429	12 977	0	21.2749
AAO (untransformed)	AAO	0.0001	0.155107	0.0816563		0.057497	0.0287485	Nominal	0.0209527	0.0198044	0.00113434	12 977	0	19.5163
AAO (untransformed)	AAO	1e-05	0.178483	0.0816791		0.0288762	0.0144381	Nominal	0.019355	0.0178162	0.00153235	12 977	0	21.3147
AAO (untransformed)	AAO	1e-06	0.245162	0.0815437		0.00264267	0.00132134	Nominal	0.0236863	0.0215187	0.00217686	12 977	0	24.6373
AAO (untransformed)	PAO	0.1	-0.0572352	0.0816042		0.483069	0.241534	n.s.	0.0232969	0.0223956	0.000904406	12 977	0	21.0053
AAO (untransformed)	PAO	0.01	-5.48242e-05	0.0816779		0.999464	0.499732	n.s.	0.0207973	0.0200082	0.00079099	12 977	0	20.5417
AAO (untransformed)	PAO	0.001	0.00983769	0.0816887		0.904143	0.547928	n.s.	0.0181883	0.017385	0.000794981	12 977	0	21.1432
AAO (untransformed)	PAO	0.0001	0.0244131	0.0816569		0.764962	0.617519	n.s.	0.0165374	0.0157245	0.00080999	12 977	0	20.2595
AAO (untransformed)	PAO	1e-05	0.0450896	0.0816944		0.580997	0.709502	n.s.	0.0172805	0.0160811	0.00119731	12 977	0	24.6704
AAO (untransformed)	PAO	1e-06	0.0673335	0.0815158		0.408794	0.795603	n.s.	0.0187456	0.0173917	0.00136863	12 977	0	29.7714
Analysis	PGS	Phi	OR	95% CI (lower)	95% CI (upper)	P		Significance level	N. R^2 complete	N. R^2 null	N. R^2 PGS	N	I2	Q
PAO (M/X vs. D)	ADHD	0.1	1.01698	0.966787	1.06978	0.514431		n.s.	0.0330977	0.029533	0.00268662	6773	0.385409	27.6607
PAO (M/X vs. D)	ADHD	0.01	1.01198	0.962045	1.0645	0.644667		n.s.	0.0325548	0.029533	0.00227811	6773	0.354014	26.3163
PAO (M/X vs. D)	ADHD	0.001	1.01306	0.963097	1.06562	0.615041		n.s.	0.0311024	0.0278537	0.00252908	6773	0.39294	28.0038
PAO (M/X vs. D)	ADHD	0.0001	1.01812	0.967964	1.07088	0.485921		n.s.	0.0209153	0.0178089	0.00246526	6773	0.286482	23.8256
PAO (M/X vs. D)	ADHD	1e-05	1.02019	0.969963	1.07301	0.437802		n.s.	0.028219	0.0246987	0.00278085	6773	0.344758	25.9446
PAO (M/X vs. D)	ADHD	1e-06	1.0169	0.966841	1.06956	0.515175		n.s.	0.0239516	0.0214409	0.00193287	6773	0.177355	20.6651
PAO (M/X vs. D)	ASD	0.1	0.978848	0.930486	1.02972	0.408239		n.s.	0.0280463	0.0258775	0.00152635	6773	0.0577005	18.041
PAO (M/X vs. D)	ASD	0.01	0.98133	0.932904	1.03227	0.465458		n.s.	0.0181482	0.0157594	0.00171707	6773	0.110331	19.1082
PAO (M/X vs. D)	ASD	0.001	0.987731	0.938983	1.03901	0.632596		n.s.	0.0187872	0.0157594	0.00221921	6773	0.328576	25.3193
PAO (M/X vs. D)	ASD	0.0001	0.978442	0.930108	1.02929	0.399136		n.s.	0.0251275	0.0210399	0.00304791	6773	0.461586	31.5742
PAO (M/X vs. D)	ASD	1e-05	0.963	0.915482	1.01298	0.144208		n.s.	0.0297989	0.0259968	0.00279224	6773	0.38253	27.5317
PAO (M/X vs. D)	ASD	1e-06	1.00247	0.95311	1.05438	0.923753		n.s.	0.0283208	0.0256601	0.00201545	6773	0.344533	25.9357
PAO (M/X vs. D)	BD	0.1	0.995725	0.946535	1.04747	0.86835		n.s.	0.0309644	0.0289832	0.00145192	6773	0	15.9068
PAO (M/X vs. D)	BD	0.01	0.996775	0.947611	1.04849	0.900406		n.s.	0.0256085	0.0236979	0.0014236	6773	0	15.4393
PAO (M/X vs. D)	BD	0.001	0.992003	0.94312	1.04342	0.755487		n.s.	0.0309642	0.0286677	0.00171334	6773	0.0260228	17.4542
PAO (M/X vs. D)	BD	0.0001	1.00369	0.954239	1.05569	0.88652		n.s.	0.0262219	0.0248122	0.00104006	6773	0	16.965
PAO (M/X vs. D)	BD	1e-05	0.988779	0.93999	1.0401	0.662043		n.s.	0.0233682	0.0206153	0.00200137	6773	0.135111	19.6557
PAO (M/X vs. D)	BD	1e-06	0.996709	0.947708	1.04824	0.898027		n.s.	0.0204196	0.0184544	0.00151037	6773	0	15.2993
PAO (M/X vs. D)	MD	0.1	1.04722	0.995551	1.10157	0.0738984		n.s.	0.030215	0.0269722	0.0023502	6773	0.0759875	18.398
PAO (M/X vs. D)	MD	0.01	1.04842	0.99667	1.10286	0.0671282		n.s.	0.0302358	0.0269722	0.00238892	6773	0.110986	19.1223
PAO (M/X vs. D)	MD	0.001	1.06218	1.00971	1.11739	0.0196046		Nominal	0.0345908	0.0307603	0.00281731	6773	0.108598	19.0711
PAO (M/X vs. D)	MD	0.0001	1.05352	1.00154	1.10819	0.0434123		Nominal	0.029262	0.0259182	0.00247675	6773	0.071445	18.308
PAO (M/X vs. D)	MD	1e-05	1.05338	1.00141	1.10805	0.0439461		Nominal	0.027177	0.024217	0.00225032	6773	0	14.5036
PAO (M/X vs. D)	MD	1e-06	1.04959	0.997983	1.10386	0.0599068		n.s.	0.0282244	0.0259959	0.00166268	6773	0	10.9877
PAO (M/X vs. D)	SZ	0.1	1.02516	0.973904	1.07912	0.342312		n.s.	0.0294158	0.0270765	0.0016403	6773	0.0385071	17.6808
PAO (M/X vs. D)	SZ	0.01	1.01864	0.967898	1.07205	0.478633		n.s.	0.0290876	0.0270765	0.00143051	6773	0	16.4139
PAO (M/X vs. D)	SZ	0.001	1.00526	0.955313	1.05782	0.840097		n.s.	0.0224495	0.0208197	0.00115048	6773	0	16.5112
PAO (M/X vs. D)	SZ	0.0001	0.999385	0.949955	1.05139	0.981029		n.s.	0.0238275	0.0222483	0.00115446	6773	0	15.055
PAO (M/X vs. D)	SZ	1e-05	1.00141	0.952038	1.05334	0.956501		n.s.	0.0243369	0.0224493	0.00141271	6773	0	16.9203
PAO (M/X vs. D)	SZ	1e-06	0.987264	0.938632	1.03842	0.618959		n.s.	0.0308498	0.0290772	0.00126391	6773	0	15.0482
PAO (M/X vs. D)	EA	0.1	1.03966	0.988206	1.09379	0.133144		n.s.	0.0339244	0.0317499	0.00151196	6773	0.00286339	17.0488
PAO (M/X vs. D)	EA	0.01	1.04136	0.989881	1.09551	0.117172		n.s.	0.0339406	0.0317499	0.00155789	6773	0	16.8698
PAO (M/X vs. D)	EA	0.001	1.04398	0.992411	1.09823	0.0958665		n.s.	0.0251393	0.0231274	0.00145822	6773	0	14.1458
PAO (M/X vs. D)	EA	0.0001	1.02998	0.979137	1.08346	0.252762		n.s.	0.028828	0.0270329	0.00133488	6773	0	16.3215
PAO (M/X vs. D)	EA	1e-05	1.02761	0.976993	1.08084	0.29062		n.s.	0.0239952	0.0220983	0.00140969	6773	0	14.9784
PAO (M/X vs. D)	EA	1e-06	1.02428	0.973878	1.07728	0.351459		n.s.	0.0253644	0.0236466	0.00128679	6773	0	13.037
PAO (M/X vs. D)	AAO	0.1	0.986699	0.938101	1.03781	0.603327		n.s.	0.024437	0.0230481	0.00105087	6773	0	10.7472
PAO (M/X vs. D)	AAO	0.01	0.997368	0.948265	1.04901	0.918501		n.s.	0.0225357	0.0213709	0.000876216	6773	0	13.2444
PAO (M/X vs. D)	AAO	0.001	1.01227	0.962487	1.06464	0.635423		n.s.	0.0227322	0.0214567	0.000984066	6773	0	8.90675
PAO (M/X vs. D)	AAO	0.0001	1.02985	0.979197	1.08313	0.253018		n.s.	0.0273712	0.0258131	0.00118577	6773	0	8.64201
PAO (M/X vs. D)	AAO	1e-05	1.01519	0.965176	1.06779	0.5587		n.s.	0.0213953	0.0199084	0.00110329	6773	0	9.89211
PAO (M/X vs. D)	AAO	1e-06	1.00216	0.952941	1.05391	0.933203		n.s.	0.0217827	0.0210248	0.000563099	6773	0	6.64824
PAO (M/X vs. D)	PAO	0.1	0.986111	0.937429	1.03732	0.588206		n.s.	0.0240996	0.0222718	0.00135772	6773	0	12.6777
PAO (M/X vs. D)	PAO	0.01	0.987503	0.938779	1.03876	0.626167		n.s.	0.0220032	0.0205706	0.00104566	6773	0	10.2905
PAO (M/X vs. D)	PAO	0.001	0.994494	0.945503	1.04602	0.830374		n.s.	0.020491	0.0193861	0.000820462	6773	0	9.48843
PAO (M/X vs. D)	PAO	0.0001	1.00101	0.951833	1.05272	0.968793		n.s.	0.0222683	0.0217083	0.000431062	6773	0	5.26577
PAO (M/X vs. D)	PAO	1e-05	1.01352	0.963643	1.06598	0.601903		n.s.	0.0289314	0.0277389	0.000899192	6773	0	10.5235
PAO (M/X vs. D)	PAO	1e-06	1.0041	0.954664	1.0561	0.873803		n.s.	0.03053	0.0293361	0.000920069	6773	0	13.8779
Top/bottom quartiles, all phi parameters
Analysis	PGS	Phi	OR	95% CI (lower)	95% CI (upper)	P	P 1-sided	Significance level	N. R^2 complete	N. R^2 null	N. R^2 PGS	N	I2	Q
AAO_quart_primary	ADHD	0.1	0.976049	0.82345	1.15693	0.779876	0.389938	n.s.	0.0773111	0.0393098	0.00259594	2736	0	17.9383
AAO_quart_primary	ADHD	0.01	0.890076	0.751163	1.05468	0.178607	0.0893034	n.s.	0.0920254	0.0526808	0.00462176	2753	0	23.0318
AAO_quart_primary	ADHD	0.001	0.939446	0.793914	1.11166	0.466997	0.233499	n.s.	0.0648313	0.0359605	0.0041592	2814	0	25.9588
AAO_quart_primary	ADHD	0.0001	0.972978	0.820009	1.15448	0.7536	0.3768	n.s.	0.0834383	0.0409866	0.00382612	2730	0.0304086	24.7527
AAO_quart_primary	ADHD	1e-05	0.974435	0.825437	1.15033	0.759698	0.379849	n.s.	0.0628337	0.0392041	0.00363883	2818	0	18.863
AAO_quart_primary	ADHD	1e-06	0.956906	0.808616	1.13239	0.608126	0.304063	n.s.	0.0703758	0.0454232	0.00525099	2732	0.083843	26.1964
AAO_quart_primary	ASD	0.1	0.803096	0.676469	0.953426	0.012254	0.00612699	Nominal	0.110374	0.0518704	0.0109661	2768	0.362951	39.2434
AAO_quart_primary	ASD	0.01	0.780768	0.658682	0.925483	0.00433661	0.00216831	Nominal	0.115664	0.0649183	0.0119798	2793	0.393643	42.879
AAO_quart_primary	ASD	0.001	0.71943	0.60573	0.854473	0.000175551	8.77756e-05	Bonferroni	0.134388	0.0641756	0.0160246	2819	0.533487	57.8762
AAO_quart_primary	ASD	0.0001	0.820034	0.692368	0.971241	0.0215658	0.0107829	Nominal	0.0951029	0.0601806	0.00761371	2744	0.137915	28.9995
AAO_quart_primary	ASD	1e-05	0.738572	0.622055	0.876913	0.000541395	0.000270698	Nominal	0.0989638	0.054957	0.0104111	2729	0	24.4934
AAO_quart_primary	ASD	1e-06	0.750097	0.631923	0.890372	0.0010109	0.00050545	Nominal	0.118565	0.0586947	0.0101696	2690	0	23.8867
AAO_quart_primary	BD	0.1	1.0119	0.847567	1.2081	0.895903	0.552048	n.s.	0.0934895	0.0575934	0.00350033	2683	0.301615	35.7969
AAO_quart_primary	BD	0.01	1.00859	0.844302	1.20485	0.924881	0.537559	n.s.	0.0982404	0.0522639	0.00478838	2706	0.370787	39.7322
AAO_quart_primary	BD	0.001	1.02984	0.86122	1.23148	0.747214	0.626393	n.s.	0.0976462	0.0450455	0.00566111	2715	0.392998	41.186
AAO_quart_primary	BD	0.0001	1.00537	0.842757	1.19935	0.952575	0.523712	n.s.	0.0898597	0.0463171	0.00742901	2714	0.527162	52.8722
AAO_quart_primary	BD	1e-05	1.10795	0.929822	1.32021	0.251657	0.874171	n.s.	0.103889	0.0468079	0.00811433	2758	0.299187	35.6729
AAO_quart_primary	BD	1e-06	1.03482	0.872457	1.2274	0.694274	0.652863	n.s.	0.0798627	0.0448432	0.00629189	2749	0.2742	33.067
AAO_quart_primary	MD	0.1	0.685962	0.580317	0.81084	9.99688e-06	4.99844e-06	Bonferroni	0.123214	0.0711723	0.0124316	2809	0	14.5586
AAO_quart_primary	MD	0.01	0.700001	0.591669	0.828169	3.2136e-05	1.6068e-05	Bonferroni	0.124936	0.0683047	0.0122048	2797	0	18.5647
AAO_quart_primary	MD	0.001	0.70661	0.595526	0.838415	6.90288e-05	3.45144e-05	Bonferroni	0.120901	0.0604532	0.0123315	2785	0	20.1108
AAO_quart_primary	MD	0.0001	0.73129	0.616702	0.86717	0.000319422	0.000159711	Bonferroni	0.130186	0.077269	0.0120057	2782	0	19.6215
AAO_quart_primary	MD	1e-05	0.793523	0.669018	0.941199	0.00790984	0.00395492	Nominal	0.116127	0.0605391	0.0129559	2774	0.175407	30.318
AAO_quart_primary	MD	1e-06	0.948109	0.799453	1.12441	0.540283	0.270142	n.s.	0.0880847	0.0415439	0.00785077	2745	0.334739	36.0761
AAO_quart_primary	SZ	0.1	0.835712	0.700299	0.997309	0.0466082	0.0233041	Nominal	0.114926	0.0531899	0.0134476	2778	0.326012	35.6089
AAO_quart_primary	SZ	0.01	0.801837	0.672271	0.956374	0.0140486	0.00702432	Nominal	0.102652	0.0537975	0.0102176	2755	0.198653	29.9496
AAO_quart_primary	SZ	0.001	0.859269	0.721651	1.02313	0.0885318	0.0442659	n.s.	0.0936218	0.0466381	0.0111821	2757	0.327255	35.6747
AAO_quart_primary	SZ	0.0001	0.850588	0.71803	1.00762	0.0611836	0.0305918	n.s.	0.11061	0.05533	0.0108214	2842	0.087959	28.5075
AAO_quart_primary	SZ	1e-05	0.918758	0.776758	1.08672	0.322591	0.161295	n.s.	0.0914714	0.0448983	0.012202	2887	0.305801	38.8937
AAO_quart_primary	SZ	1e-06	0.912983	0.770621	1.08164	0.292539	0.146269	n.s.	0.088847	0.0508632	0.0102545	2773	0.213441	31.784
AAO_quart_primary	EDU	0.1	0.883066	0.744566	1.04733	0.153093	0.0765466	n.s.	0.0821691	0.0405394	0.00886424	2741	0.224277	30.9389
AAO_quart_primary	EDU	0.01	0.879492	0.741209	1.04357	0.141216	0.0706078	n.s.	0.0850518	0.0471377	0.00968495	2739	0.321504	35.3723
AAO_quart_primary	EDU	0.001	0.779452	0.656145	0.925932	0.00457101	0.0022855	Nominal	0.124675	0.0663706	0.00954364	2721	0.227575	31.071
AAO_quart_primary	EDU	0.0001	0.776524	0.652923	0.923523	0.00424436	0.00212218	Nominal	0.131292	0.0711834	0.0111822	2685	0.360863	37.5506
AAO_quart_primary	EDU	1e-05	0.700659	0.589085	0.833366	5.8267e-05	2.91335e-05	Bonferroni	0.143613	0.0697754	0.0151448	2700	0.380928	40.383
AAO_quart_primary	EDU	1e-06	0.790977	0.665498	0.940115	0.00779868	0.00389934	Nominal	0.128597	0.07061	0.0108514	2661	0.160347	28.5832
AAO_quart_primary	AAO	0.1	1.18543	0.99864	1.40715	0.0518466	0.0259233	n.s.	0.104733	0.0536084	0.0076473	2758	0	20.4346
AAO_quart_primary	AAO	0.01	1.19292	1.00758	1.41234	0.0405936	0.0202968	Nominal	0.114073	0.0555995	0.00929915	2787	0.00963221	25.2431
AAO_quart_primary	AAO	0.001	1.26439	1.06705	1.49823	0.00673704	0.00336852	Nominal	0.123191	0.0655681	0.00805167	2740	0	18.0609
AAO_quart_primary	AAO	0.0001	1.1326	0.955323	1.34276	0.15166	0.0758302	n.s.	0.114738	0.0593504	0.00530069	2735	0	18.1608
AAO_quart_primary	AAO	1e-05	1.2328	1.04069	1.46037	0.0154605	0.00773025	Nominal	0.114172	0.061582	0.00541356	2792	0	21.176
AAO_quart_primary	AAO	1e-06	1.24447	1.05123	1.47322	0.0110757	0.00553786	Nominal	0.0964621	0.0531856	0.00832473	2775	0	23.9102
AAO_quart_primary	PAO	0.1	0.951986	0.803645	1.12771	0.569138	0.284569	n.s.	0.0751093	0.0468577	0.00690146	2755	0.341936	36.4706
AAO_quart_primary	PAO	0.01	0.941149	0.793857	1.11577	0.484874	0.242437	n.s.	0.0783867	0.0475768	0.00687921	2737	0.227537	31.0695
AAO_quart_primary	PAO	0.001	0.951711	0.803899	1.1267	0.565481	0.282741	n.s.	0.0878887	0.0542572	0.00622879	2771	0.226499	32.3206
AAO_quart_primary	PAO	0.0001	0.927321	0.784361	1.09634	0.377075	0.188537	n.s.	0.0739768	0.0475395	0.00567322	2742	0	22.0666
AAO_quart_primary	PAO	1e-05	0.976714	0.826719	1.15392	0.781798	0.390899	n.s.	0.0881931	0.054232	0.00390384	2763	0	21.734
AAO_quart_primary	PAO	1e-06	1.01501	0.856295	1.20315	0.863621	0.568189	n.s.	0.0779266	0.0468973	0.0037712	2717	0.146022	28.1038
Analysis	PGS	Phi	OR	95% CI (lower)	95% CI (upper)	P		Significance level	N. R^2 complete	N. R^2 null	N. R^2 PGS	N	I2	Q
PAO_mixed	ADHD	0.1	1.0434	0.901036	1.20826	0.570272		n.s.	0.0445	0.0197196	0.00466478	3392	0.342439	25.8531
PAO_mixed	ADHD	0.01	1.03957	0.896937	1.20487	0.606306		n.s.	0.0571107	0.025649	0.00408138	3392	0.414164	29.0184
PAO_mixed	ADHD	0.001	1.04993	0.905304	1.21766	0.519363		n.s.	0.0580848	0.025649	0.0049585	3392	0.442893	30.5148
PAO_mixed	ADHD	0.0001	1.04862	0.905282	1.21466	0.526671		n.s.	0.0547309	0.0203561	0.00479922	3392	0.337719	25.6689
PAO_mixed	ADHD	1e-05	1.11487	0.962594	1.29124	0.146728		n.s.	0.0529476	0.0203702	0.00592195	3392	0.346127	25.999
PAO_mixed	ADHD	1e-06	1.02281	0.882639	1.18524	0.764255		n.s.	0.0526574	0.0252545	0.00370733	3392	0.274327	23.4265
PAO_mixed	ASD	0.1	0.962622	0.829289	1.11739	0.616524		n.s.	0.0388955	0.0198865	0.00289613	3392	0	16.7058
PAO_mixed	ASD	0.01	0.956187	0.824153	1.10937	0.554572		n.s.	0.0523641	0.0250036	0.00231913	3392	0	12.6162
PAO_mixed	ASD	0.001	0.965876	0.833344	1.11949	0.644749		n.s.	0.0582544	0.0295553	0.00282847	3392	0.0952186	18.7891
PAO_mixed	ASD	0.0001	0.937422	0.808169	1.08735	0.393271		n.s.	0.0495977	0.0230259	0.00442149	3392	0.308966	24.6008
PAO_mixed	ASD	1e-05	0.896756	0.773112	1.04018	0.149982		n.s.	0.0670621	0.0289694	0.00544905	3392	0.486637	33.115
PAO_mixed	ASD	1e-06	0.981922	0.847626	1.1375	0.807914		n.s.	0.0438995	0.0238203	0.00357582	3392	0.35841	26.4967
PAO_mixed	BD	0.1	1.00916	0.869765	1.1709	0.904301		n.s.	0.0320334	0.0150907	0.00199887	3392	0.238387	22.321
PAO_mixed	BD	0.01	0.993194	0.856572	1.15161	0.927926		n.s.	0.0631082	0.0272709	0.00279636	3392	0	16.1494
PAO_mixed	BD	0.001	1.00348	0.866072	1.16269	0.963124		n.s.	0.0390364	0.0161628	0.00204625	3391	0.0720654	18.3203
PAO_mixed	BD	0.0001	1.03021	0.889021	1.19382	0.692274		n.s.	0.0297148	0.0128356	0.00240423	3392	0.00780552	17.1337
PAO_mixed	BD	1e-05	0.993766	0.857551	1.15162	0.933738		n.s.	0.0491665	0.0242705	0.00392029	3392	0.232969	22.1634
PAO_mixed	BD	1e-06	1.0365	0.895037	1.20032	0.632063		n.s.	0.0618961	0.0279331	0.00270306	3392	0.0972081	18.8305
PAO_mixed	MD	0.1	1.21626	1.04968	1.40928	0.00918529		Nominal	0.0559002	0.0260203	0.00564271	3392	0.0282046	17.4934
PAO_mixed	MD	0.01	1.21081	1.04417	1.40404	0.0113402		Nominal	0.06591	0.0298257	0.00593018	3392	0.0394255	17.6977
PAO_mixed	MD	0.001	1.17289	1.01239	1.35882	0.0336694		Nominal	0.0567369	0.0270819	0.00588526	3392	0.202713	21.3223
PAO_mixed	MD	0.0001	1.20809	1.04238	1.40014	0.0120243		Nominal	0.0683473	0.0308005	0.00477371	3392	0.0223629	17.3889
PAO_mixed	MD	1e-05	1.1157	0.963388	1.2921	0.143762		n.s.	0.0415045	0.0223848	0.00353298	3392	0	13.1779
PAO_mixed	MD	1e-06	1.06477	0.919756	1.23265	0.400814		n.s.	0.055935	0.0275546	0.00174505	3392	0	9.14076
PAO_mixed	SZ	0.1	1.09453	0.94157	1.27234	0.239573		n.s.	0.0637392	0.0252982	0.00566666	3392	0.436797	30.1845
PAO_mixed	SZ	0.01	1.00433	0.864555	1.1667	0.954944		n.s.	0.0460586	0.0196799	0.00242161	3392	0.200448	21.2619
PAO_mixed	SZ	0.001	1.00112	0.862909	1.16147	0.988192		n.s.	0.0539082	0.0251842	0.00253498	3392	0.233796	22.1873
PAO_mixed	SZ	0.0001	0.950604	0.8209	1.1008	0.498517		n.s.	0.0336274	0.0218437	0.00289197	3392	0	15.7849
PAO_mixed	SZ	1e-05	1.00087	0.864839	1.15831	0.990652		n.s.	0.0432054	0.0261414	0.00191212	3392	0	10.4473
PAO_mixed	SZ	1e-06	0.914728	0.790293	1.05876	0.232218		n.s.	0.0587717	0.0323839	0.00321576	3392	0	16.2249
PAO_mixed	EDU	0.1	1.10166	0.949554	1.27814	0.201549		n.s.	0.0549668	0.0238367	0.00353789	3392	0.00127698	17.0217
PAO_mixed	EDU	0.01	1.10388	0.952649	1.27912	0.188614		n.s.	0.0467402	0.0238367	0.00324915	3392	0	14.126
PAO_mixed	EDU	0.001	1.21548	1.04792	1.40982	0.00992418		Nominal	0.08329	0.0343207	0.00498388	3392	0.176099	20.6335
PAO_mixed	EDU	0.0001	1.17211	1.0108	1.35917	0.0355424		Nominal	0.0622616	0.0290617	0.00358256	3392	0	16.9279
PAO_mixed	EDU	1e-05	1.14344	0.987084	1.32456	0.0739884		n.s.	0.0440657	0.0223139	0.00431862	3392	0.184421	20.8441
PAO_mixed	EDU	1e-06	1.08117	0.932411	1.25366	0.301439		n.s.	0.0595029	0.0307794	0.00174565	3392	0	10.9486
PAO_mixed	AAO	0.1	0.925282	0.798002	1.07286	0.303716		n.s.	0.0629172	0.0308572	0.00281269	3392	0	11.2113
PAO_mixed	AAO	0.01	0.994314	0.857751	1.15262	0.939704		n.s.	0.0376512	0.0224465	0.002588	3392	0	15.0055
PAO_mixed	AAO	0.001	1.0518	0.907851	1.21857	0.501248		n.s.	0.048089	0.0238019	0.00260407	3392	0	13.6109
PAO_mixed	AAO	0.0001	1.10752	0.956972	1.28176	0.170696		n.s.	0.0458785	0.0264495	0.00324603	3392	0	13.4765
PAO_mixed	AAO	1e-05	1.04225	0.899681	1.20741	0.581381		n.s.	0.031141	0.0180404	0.00190159	3392	0	10.4344
PAO_mixed	AAO	1e-06	0.969579	0.837868	1.12199	0.678345		n.s.	0.0578569	0.0323611	0.00062388	3392	0	5.24447
PAO_mixed	PAO	0.1	0.952077	0.821451	1.10347	0.51425		n.s.	0.0444512	0.0249578	0.00307582	3392	0	15.6017
PAO_mixed	PAO	0.01	0.940967	0.812033	1.09037	0.418365		n.s.	0.0385427	0.018379	0.00206395	3392	0	8.52291
PAO_mixed	PAO	0.001	0.921075	0.795301	1.06674	0.27242		n.s.	0.0462934	0.0274932	0.00236332	3392	0	8.12843
PAO_mixed	PAO	0.0001	1.02778	0.887583	1.19013	0.714201		n.s.	0.0503408	0.0256239	0.000993051	3392	0	7.26729
PAO_mixed	PAO	1e-05	1.03116	0.889485	1.1954	0.684087		n.s.	0.0550726	0.025081	0.00142838	3392	0	10.1055
PAO_mixed	PAO	1e-06	1.05086	0.90736	1.21705	0.507848		n.s.	0.0461407	0.0243021	0.00254169	3391	0	16.8108
