## Supplementary material for "Characterization of Age and Polarity at Onset in Bipolar Disorder": Ethics Overview

### Sheet: Sheet1
Cohort Name	Name of relevant ethics committee(s) or recruitment site(s)	Ethics approved/ waived
wtcc	Cases: Institutional Review Boards in Aberdeen, Birmingham, Cardiff, London, Newcastle, Controls: South East multicentre research ethics committee (1958 birth cohort), 05/Q0106/74 (UK Blood Services Controls)	approved
tgco2	Indiana University, John Hopkins University, the NIMH Intramural Research Program, Washington University at St. Louis, University of Pennsylvania, University of Chicago, Rush Medical School, University of Iowa, University of California, San Diego, University of California, San Francisco, and University of Michigan	approved
gain	Indiana University, John Hopkins University, the NIMH Intramural Research Program, Washington University at St. Louis, University of Pennsylvania, University of Chicago, Rush Medical School, University of Iowa, University of California, San Diego, University of California, San Francisco, and University of Michigan	approved
stp1	Cases: clinical trial (ID NCT000125580), institutional review board of each participating institution, Controls: dbGAP phs000294.v1.p1 (MIGEN controls)	approved
gsk1	Centre for Addiction & Mental Health Research Ethics Board in Toronto, College Research Ethics Committee King's College London	approved
usc2	University of Southern California and site-specific Institutional Review Boards	approved
bonn	Cases: Department of Psychiatry and Psychotherapy at the University of Bonn, Central Institute of Mental Health in Mannheim, University of Heidelberg; Controls: Medical Faculty of Kiel (PopGen), Ethics Committee of the Bavarian Medical Association (KORA), Ethics Committee of the Medical Faculty of the University of Essen (Heinz Nixdorf Recall study)	approved
ucl2	UCLA and local ethics committees at psychiatric hospitals and institutions throughout the Netherlands	approved
bmg3	Central Institute of Mental Health in Mannheim, University of Heidelberg, Max-Planck Institute of Psychiatry, Munich	approved
m&m´s	Ethics Committees of the University Medical Center Goettingen (UMG Goettingen, Bad Zwischenahn, Eschwege, Asklepios Specialized Hospital Goettingen, Hildesheim, Lüneburg, Liebenburg, Osnabrück, Rotenburg, Tiefenbrunn, Wilhemshaven), Medical Faculty of the LMU Munich (Munich and Augsburg), Medical Faculty of the RU Bochum (Bochum), Medical Association Bremen (Bremen Ost), Medical University of Gra…	approved
uclo	Metropolitan Medical Research Ethics Committee	approved
fran	Pitie ́-Salpetriere Hospital in Paris	approved
euoR	Medical University of Graz, IRB Prague Psychiatric Centre, Ethical committee of the Medical Faculty of the University of Würzburg, Ethical committee of psychiatric hospitals in Nancy, Paris and Bordeaux, Alexandru Obregia Clinical Psychiatric Hospital, Bucharest, Romania, Ethic Committee of Hospital Clinic of Barcelona, Karolinska Institutet, Ethics Committee of the University of Genenva	approved
hal2	Specialty mood disorders clinics in Halifax and Ottawa (Canada)	approved
ume4	Regional Ethical Review Board in Umea	approved
swa2	Karolinska Institutet	approved
bmpo	Department of Psychiatry, Poznan University of Medical Sciences, Cancer-Center and Institute of Oncology, Warsaw, Nofer Institute of Occupational Medicine, Lodz	approved
top7	Norwegian Scientific-Ethical Committee and the Norwegian Data Protection Agency	approved
may1	Mayo Clinic Rochester, Minnesota; Lindner Center of HOPE/University of Cincinnati College of Medicine, Cincinnati Ohio; and the University of Minnesota, Minneapolis, Minnesota	approved
bmsp	Regional University Hospital of Malaga, University Hospital Reina Sofia of Córdoba, Provincial Hospital of Jaen; Hospital of Jerez de la Frontera (Cádiz); Hospital of Puerto Real (Cádiz); Hospital Punta Europa of Algeciras (Cádiz); and Hospital Universitario San Cecilio (Granada)	approved
bmau	Mood Disorder Unit, Prince of Wales Hospital in Sydney & UNSW Human Research Ethics Committee (HREC12623, HREC09394).	approved
edi1	Multi-Centre Research Ethics Committee for Scotland	approved
rom3	Alexandru Obregia Clinical Psychiatric Hospital, Bucharest, Romania	approved
butr	Ethical Committees at several psychiatric hospitals in Bulgaria	approved
euoI	Ethics Committee of the former Health Agency of Cagliari (now University Hospital Health Agency of Cagliari) for the Cagliari (University)	approved
ageu	Karolinska Institutet	approved
mich	University of Michigan, Indiana University, Johns Hopkins University, the NIMH Intramural Research Program, Rush-Presbyterian Medical Center in Chicago, University of California at Irvine, University of California at San Diego, University of Chicago, University of Iowa, University of Pennsylvania, and Washington University in St. Louis	approved
naom	John Hopkins University, the NIMH Intramural Research Program, University of Iowa Carver College of Medicine, University of California, San Diego, Mayo Clinic Rochester, Minnesota	approved
bmg2	University Hospital Würzburg, Ethics Committee of the Medical Faculty of the University of Essen	approved
top8	Norwegian Scientific-Ethical Committee and the Norwegian Data Protection Agency	approved
h66x	Department of Psychiatry, Poznan University of Medical Sciences, Ethics Committee of the University of Dresden and Ethics Committee of the University of Berlin (Charite)	approved
auom	Mood Disorder Unit, Prince of Wales Hospital in Sydney & UNSW Human Research Ethics Committee (HREC12623, HREC09394) & University of Adelaide and Royal Adelaide Hospital Ethics Committee	approved
euo2	Ethics Committee of the University of Campania "Luigi Vanvitelli"	approved
dub1	Trinity College Dublin	approved
ukwa1	UK National Health Service (NHS) Research Ethics Committee; West Midlands Multi-Centre Research Ethics Committee	approved
dutch	UCLA and local ethics committees at psychiatric hospitals and institutions throughout the Netherlands	approved
jst5	Clinical trials (IDs: NCT00253162, NCT00257075, NCT00076115, NCT00299715, NCT00309699, and NCT00309686) conducted by Janssen Research & Development, LLC, institutional review board or human subjects board at each site	approved
colo	UCLA and local ethics committees at psychiatric hospitals and institutions throughout Colombia	approved
bmrom	Alexandru Obregia Clinical Psychiatric Hospital, Bucharest, Romania	approved
bdtrs	University of Münster Human Ethics Committee, Münster, Germany	approved
